# Specific epigenetic age acceleration measures are associated with oral health outcomes in U.S. adults

**DOI:** 10.64898/2026.06.16.26354138

**Authors:** Andrea L. Tang, Amy Tsurumi

## Abstract

**Objectives:** Oral health conditions impact a significant proportion of the global population. Chronological age is a known risk factor; however, characterization of epigenetic age remains limited and is expected to provide additional insight into biological mechanisms.

**Materials and Methods:** The National Health and Nutrition Examination Survey (NHANES) was used to analyze the effect of epigenetic age measures of DunedinPoAm, and epigenetic age acceleration (EAA) of Horvath, Hannum, Weidner, Lin, VidalBralo, PhenoAge, GrimAge, and GrimAge2, on various oral health outcomes from survey and examination results. Univariable and multivariable logistic regression were performed, adjusting for sex, race-ethnicity, education, poverty income ratio categories, and dental insurance coverage status.

**Results:** DunedinPoAm was associated with the last dental appointment being for an existing issue (p=0.0093), poor general oral condition (p=0.0226), limiting food due to teeth problems (p=0.0031), and recommendation to see a dentist within the next two weeks (p=0.0171). EAAs for PhenoAge, GrimAge, and GrimAge2, were associated with a smaller number of oral health outcomes, whereas EAAs for Horvath, Hannum, Weidner, Lin, and Vidal-Bralo showed no associations.

**Conclusions:** In a representative U.S. population, DunedinPoAm was most consistently positively associated with different adverse oral health outcomes compared with other epigenetic aging measures.

**Clinical Relevance:** Tracking specific epigenetic ages such as DunedinPoAm, EAA GrimAge, EAA GrimAge2, and PhenoAge, may aid in additional monitoring of oral health outcomes. Understanding specific aging-related CpGs associated with oral health may aid in elucidating underlying molecular mechanisms.
