## Supplemental Table S3 for "Specific epigenetic age acceleration measures are associated with oral health outcomes in U.S. adults"

### Sheet: EAA
		EAA Horvath			EAA Hannum			EAA Lin			EAA Weidner			EAA VidalBralo			EAA PhenoAge			EAA GrimAge			EAA GrimAge2
Measures	Outcomes	Mean	SD	p-val	Mean	SD	p-val	Mean	SD	p-val	Mean	SD	p-val	Mean	SD	p-val	Mean	SD	p-val	Mean	SD	p-val	Mean	SD	p-val
Survey: main reason for last dentist appointment	No existing issue	0.330286	7.18063		-0.0118451	7.32877		0.24639	5.50101		0.193967	10.1111		0.2761	9.70886		-0.0465242	8.37111		-0.685101	5.69252		-0.739937	6.20431
	Due to existing issue	-0.556932	6.10989	0.15688	0.261842	5.75862	0.666441	0.116645	5.93355	0.846268	-0.0898977	10.4246	0.76495	-0.24967	8.87445	0.604987	0.460429	7.25332	0.435009	1.3679	6.0774	0.00617774	1.45109	6.57013	0.00332843
Survey: general oral condition	Very good to fair	0.0785096	6.96082		-0.0623311	6.95927		0.180586	5.66844		0.0363431	10.1912		0.0468441	9.47626		-0.109013	8.14629		-0.349006	5.73589		-0.399582	6.22743
	Poor	-0.174697	5.74071	0.826589	1.87579	5.56715	0.0434559	0.56424	5.14329	0.674909	1.0739	10.364	0.622066	1.05866	9.26458	0.631941	3.03066	5.86357	0.0406764	3.81474	6.50975	0.0088355	4.31024	7.0122	0.0107726
Survey: limit food	Seldom to never	0.0547762	7.08386		0.038939	7.05151		0.316998	5.64601		0.383279	10.3365		0.107358	9.56657		-0.161252	8.13156		-0.116798	5.9508		-0.20541	6.44842
	Always to sometimes	0.122125	4.4939	0.9506	0.384541	5.04809	0.737142	-0.861019	5.41475	0.220207	-2.56715	8.37474	0.165069	0.205903	8.41665	0.949625	2.71539	6.6729	0.0350094	0.468805	5.19853	0.430166	1.19061	5.71333	0.113035
Examination: overall recommendation	Routine or see dentist at earliest convenience	0.0911156	6.94673		0.06398	6.92767		0.214693	5.6293		0.122472	10.2523		0.0422088	9.44409		0.0186068	8.06691		-0.104418	5.85293		-0.13986	6.36551
	See dentist within 2 weeks	-1.28296	2.33668	0.0954505	0.394292	4.87796	0.843736	-0.136145	5.90842	0.869896	-0.547029	7.75746	0.795443	3.44172	9.86578	0.314815	4.07438	6.01444	0.0435821	1.82929	7.07595	0.411032	2.82221	7.1251	0.216053
Examination: restorative needs	No	0.0113963	7.09709		-0.0259173	7.05197		0.140127	5.71111		0.137038	10.3472		-0.00372689	9.60181		-0.104562	8.24398		-0.225359	5.91718		-0.252227	6.41402
	Yes	0.464372	4.79159	0.609342	0.859846	5.33144	0.312666	0.750202	4.93566	0.471413	-0.129348	8.96844	0.854353	1.09329	8.20031	0.407585	1.82773	5.97899	0.0622383	1.26335	5.4572	0.126124	1.3634	6.06003	0.115379
Examination: periodontal needs	No	-0.15475	6.38968		-0.14306	6.3279		0.127955	5.43227		-0.0632101	10.2141		0.387353	8.71471		0.0585294	7.74716		-0.461119	5.97395		-0.535978	6.46443
	Yes	0.670685	8.096	0.376779	0.676447	8.25212	0.408853	0.430358	6.16984	0.681393	0.590976	10.1735	0.569168	-0.648375	11.2921	0.508514	0.245097	8.85633	0.873596	1.06493	5.48219	0.0114747	1.22685	6.01424	0.0227644
Examination: gingival needs	No	-0.142459	7.30028		0.152529	7.5098		0.0117833	5.37015		-0.102756	10.3449		0.233996	9.78116		-0.238922	8.36939		-0.342911	6.01864		-0.407644	6.46629
	Yes	0.62503	5.53593	0.245726	-0.154149	4.76561	0.643896	0.748023	6.28321	0.263827	0.691366	9.79272	0.474169	-0.208865	8.52389	0.678013	1.06672	7.00704	0.0972995	0.71593	5.43343	0.0890324	0.846465	6.10711	0.0732685
Supplementary Table S3. Comparisons of EAA values between oral health outcome groups are shown, with survey-weighted mean ± standard deviation and two-sample t-test p-values.
