## Supplemental Table S4 for "Specific epigenetic age acceleration measures are associated with oral health outcomes in U.S. adults"

### Sheet: Demo
		Survey: main reason for last dentist appointment			Survey: general oral condition			Survey: limit food			Examination: overall recommendation			Examination: restorative needs			Examination: periodontal needs			Examination: gingival needs
		No existing issue	Due to existing issue		Very good to fair	Poor		Seldom to never	Always to sometimes		Routine or see dentist at earliest convenience	See dentist within 2 weeks		No	Yes		No	Yes		No	Yes
Sex:
	Female	235 (54.4%)	108 (49.8%)	p-val	304 (52.5%)	39 (60.4%)	p-val	297 (51.9%)	46 (63.7%)	p-val	335 (52.7%)	8 (66.9%)	p-val	293 (54.2%)	50 (43.8%)	p-val	249 (54.8%)	94 (48.0%)	p-val	240 (53.6%)	103 (51.5%)	p-val
	Male	239 (45.6%)	139 (50.2%)	0.371681	346 (47.5%)	32 (39.6%)	0.430436	341 (48.1%)	37 (36.3%)	0.223121	367 (47.3%)	11 (33.1%)	0.397326	303 (45.8%)	75 (56.2%)	0.213227	232 (45.2%)	146 (52.0%)	0.205218	244 (46.4%)	134 (48.5%)	0.713773
Race-Ethnicity:
	Mexican American	94 (2.3%)	66 (2.9%)	p-val	134 (2.3%)	26 (4.6%)	p-val	135 (2.4%)	25 (3.5%)	p-val	158 (2.5%)	2 (1.1%)	p-val	126 (2.3%)	34 (4.4%)	p-val	97 (2.2%)	63 (3.4%)	p-val	94 (2.1%)	66 (3.5%)	p-val
	Non-Hispanic Black	88 (5.8%)	54 (9.4%)	0.196433	125 (6.5%)	17 (11.8%)	0.216845	124 (6.7%)	18 (8.5%)	0.0231965	134 (6.8%)	8 (12.2%)	0.196509	93 (4.9%)	49 (23.2%)	0.00056888	80 (5.6%)	62 (10.5%)	0.216335	83 (5.6%)	59 (10.5%)	0.0163326
	Non-Hispanic White	250 (84.7%)	108 (81.5%)		335 (84.4%)	23 (74.8%)		332 (85.2%)	26 (70.1%)		351 (84.1%)	7 (68.6%)		328 (86.8%)	30 (59.1%)		267 (86.3%)	91 (76.6%)		265 (86.0%)	93 (77.5%)
	Other Hispanic/Other race, including multi-racial	42 (7.2%)	19 (6.2%)		56 (6.7%)	5 (8.8%)		47 (5.7%)	14 (17.9%)		59 (6.6%)	2 (18%)		49 (6.1%)	12 (13.3%)		37 (6.0%)	24 (9.5%)		42 (6.3%)	19 (8.4%)
PIR category:
	Low (<1.3)	64 (8.3%)	45 (8.5%)	p-val	90 (8.1%)	19 (12.1%)	p-val	87 (7.5%)	22 (16.3%)	p-val	103 (7.8%)	6 (32.4%)	p-val	85 (8.1%)	24 (10.3%)	p-val	62 (7.5%)	47 (10.8%)	p-val	56 (6.6%)	53 (13.3%)	p-val
	Middle-high (≥1.3 to 4)	191 (34.2%)	115 (44.1%)	0.268305	268 (35.1%)	38 (65.6%)	0.014767	270 (36.0%)	36 (49.0%)	0.041672	297 (37.0%)	9 (43.5%)	0.041672	240 (35.1%)	66 (54.3%)	0.0300204	185 (33.9%)	121 (46.5%)	0.00941428	197 (34.5%)	109 (44.7%)	0.0425374
	High (≥4)	219 (57.6%)	87 (47.3%)		292 (56.8%)	14 (22.3%)		281 (56.5%)	25 (34.7%)		302 (55.1%)	4 (24.1%)		271 (56.8%)	35 (35.4%)		234 (58.6%)	72 (42.7%)		231 (58.9%)	75 (42.0%)
Education:
	Not high school graduate	103 (12.3%)	85 (17%)	p-val	156 (12.5%)	32 (30.3%)	p-val	152 (11.4%)	36 (35.6%)	p-val	180 (13.1%)	8 (42.3%)	p-val	133 (11.8%)	55 (29.3%)	p-val	96 (11.3%)	92 (20.6%)	p-val	103 (9.8%)	85 (24.5%)	p-val
	High school graduate	111 (24.9%)	64 (33.6%)	0.0153578	159 (27.5%)	16 (27.6%)	0.264512	155 (27.9%)	20 (23.3%)	0.0679477	170 (27.4%)	5 (30.7%)	0.224379	148 (27.1%)	27 (30.5%)	0.00386252	120 (27.0%)	55 (28.9%)	0.094243	115 (27.0%)	60 (28.8%)	0.0193763
	Some college or AA grad	119 (26%)	49 (24.2%)		155 (25.9%)	13 (19.5%)		154 (26.0%)	14 (19.8%)		165 (25.7%)	3 (16.6%)		142 (25.3%)	26 (26.4%)		120 (26.2%)	48 (23.4%)		120 (25.8%)	48 (24.6%)
	College grad or above	141 (36.9%)	49 (25.2%)		180 (34.1%)	10 (22.6%)		177 (34.6%)	13 (21.3%)		187 (33.8%)	3 (10.4%)		173 (35.7%)	17 (13.8%)		145 (35.5%)	45 (27.1%)		146 (37.4%)	44 (22.1%)
Insurance includes dental coverage:
	Yes	292 (57.9%)	151 (62.4%)	p-val	410 (60.8%)	33 (38.9%)	p-val	389 (59.8%)	54 (54.5%)	p-val	437 (59.9%)	6 (33.4%)	p-val	365 (59.5%)	78 (57.6%)	p-val	303 (61.0%)	140 (54.5%)	p-val	309 (62.1%)	134 (51.5%)	p-val
	No	182 (42.1%)	96 (37.6%)	0.392932	240 (39.2%)	38 (61.1%)	0.0287193	249 (40.2%)	29 (45.5%)	0.570951	265 (40.1%)	13 (66.6%)	0.0933689	231 (40.5%)	47 (42.4%)	0.788471	178 (39.0%)	100 (45.5%)	0.123027	175 (37.9%)	103 (48.5%)	0.155565
Supplementary Table S4. Comparisons of the distributions of different demographic and socioeconomic factors between oral health outcome groups are shown, with unweighted count (weighted %) and Wald p-values.
