## Supplemental Table S5 for "Specific epigenetic age acceleration measures are associated with oral health outcomes in U.S. adults"

### Sheet: univariable
Survey: main reason						Survey: general condition						Survey: limit foods						Examination: overall recommendation						Examination: restorative needs						Examination: peridontal needs						Examination: gingivital needs
	Estimate	95% CI-lower	95% CI-upper	p-val			Estimate	95% CI-lower	95% CI-upper	p-val			Estimate	95% CI-lower	95% CI-upper	p-val			Estimate	95% CI-lower	95% CI-upper	p-val			Estimate	95% CI-lower	95% CI-upper	p-val			Estimate	95% CI-lower	95% CI-upper	p-val			Estimate	95% CI-lower	95% CI-upper	p-val
Intercept	-1.31622	-2.92297	0.290527	0.104472		Intercept	-2.78865	-5.94221	0.364913	0.0808234		Intercept	-1.59999	-4.02907	0.829098	0.188069		Intercept	-9.71275	-13.6876	-5.73793	2.73244e-05		Intercept	-2.68057	-4.91856	-0.442569	0.0206323		Intercept	-1.59031	-2.77772	-0.402899	0.0104855		Intercept	-2.15961	-3.64518	-0.674039	0.00593381
Chron.age	0.00786533	-0.0164874	0.032218	0.513645		Chron.age	0.00299828	-0.0475856	0.0535821	0.904229		Chron.age	-0.0110045	-0.0488514	0.0268424	0.556225		Chron.age	0.0899994	0.0319837	0.148015	0.00360273		Chron.age	0.00947201	-0.0259592	0.0449033	0.588298		Chron.age	0.00893756	-0.00821745	0.0260926	0.294999		Chron.age	0.0184132	-0.0036804	0.0405067	0.0988566
Survey: main reason						Survey: general condition						Survey: limit foods						Examination: overall recommendation						Examination: restorative needs						Examination: peridontal needs						Examination: gingivital needs
	Estimate	95% CI-lower	95% CI-upper	p-val			Estimate	95% CI-lower	95% CI-upper	p-val			Estimate	95% CI-lower	95% CI-upper	p-val			Estimate	95% CI-lower	95% CI-upper	p-val			Estimate	95% CI-lower	95% CI-upper	p-val			Estimate	95% CI-lower	95% CI-upper	p-val			Estimate	95% CI-lower	95% CI-upper	p-val
Intercept	-4.7702	-7.37082	-2.16958	0.000802354		Intercept	-9.11351	-13.8484	-4.37859	0.000489935		Intercept	-7.1551	-9.99713	-4.31307	1.80524e-05		Intercept	-11.2856	-17.1815	-5.38974	0.000519183		Intercept	-5.40738	-8.80518	-2.00957	0.00292486		Intercept	-2.85047	-5.66618	-0.03476	0.0474206		Intercept	-2.77001	-5.48202	-0.0580056	0.0456066
DunedinPoAm	3.61956	1.30333	5.93578	0.00339622		DunedinPoAm	5.88397	1.63933	10.1286	0.00832134		DunedinPoAm	4.44163	1.96609	6.91717	0.000996442		DunedinPoAm	6.71425	1.75785	11.6707	0.00972477		DunedinPoAm	3.03034	0.010395	6.05029	0.0492686		DunedinPoAm	1.66843	-0.954386	4.29125	0.203177		DunedinPoAm	1.61228	-0.812646	4.03721	0.184074
Survey: main reason						Survey: general condition						Survey: limit foods						Examination: overall recommendation						Examination: restorative needs						Examination: peridontal needs						Examination: gingivital needs
	Estimate	95% CI-lower	95% CI-upper	p-val			Estimate	95% CI-lower	95% CI-upper	p-val			Estimate	95% CI-lower	95% CI-upper	p-val			Estimate	95% CI-lower	95% CI-upper	p-val			Estimate	95% CI-lower	95% CI-upper	p-val			Estimate	95% CI-lower	95% CI-upper	p-val			Estimate	95% CI-lower	95% CI-upper	p-val
Intercept	-0.833365	-1.13094	-0.535788	3.72669e-06		Intercept	-2.60399	-2.95955	-2.24843	6.50634e-15		Intercept	-2.27342	-2.63013	-1.91671	1.98929e-13		Intercept	-3.82035	-4.42676	-3.21394	2.63038e-13		Intercept	-2.09653	-2.38495	-1.80811	7.8474e-15		Intercept	-1.04263	-1.45823	-0.627023	1.89736e-05		Intercept	-1.02289	-1.32201	-0.723768	1.28401e-07
EAA-Horvath	-0.0195113	-0.0457169	0.00669431	0.138443		EAA-Horvath	-0.00545821	-0.0565511	0.0456347	0.82837		EAA-Horvath	0.00141734	-0.0448808	0.0477154	0.950444		EAA-Horvath	-0.0321628	-0.0738238	0.00949823	0.12502		EAA-Horvath	0.00928755	-0.0266577	0.0452328	0.600791		EAA-Horvath	0.0169815	-0.0174699	0.0514329	0.321294		EAA-Horvath	0.0158212	-0.012636	0.0442785	0.264419
Survey: main reason						Survey: general condition						Survey: limit foods						Examination: overall recommendation						Examination: restorative needs						Examination: peridontal needs						Examination: gingivital needs
	Estimate	95% CI-lower	95% CI-upper	p-val			Estimate	95% CI-lower	95% CI-upper	p-val			Estimate	95% CI-lower	95% CI-upper	p-val			Estimate	95% CI-lower	95% CI-upper	p-val			Estimate	95% CI-lower	95% CI-upper	p-val			Estimate	95% CI-lower	95% CI-upper	p-val			Estimate	95% CI-lower	95% CI-upper	p-val
Intercept	-0.831641	-1.12996	-0.533319	4.00053e-06		Intercept	-2.6294	-2.99664	-2.26217	1.14368e-14		Intercept	-2.27475	-2.63147	-1.91802	1.96282e-13		Intercept	-3.802	-4.43091	-3.17309	7.06865e-13		Intercept	-2.10096	-2.38492	-1.81701	5.03696e-15		Intercept	-1.04249	-1.45625	-0.628722	1.78599e-05		Intercept	-1.01924	-1.31557	-0.722901	1.15597e-07
EAA-Hannum	0.00568192	-0.021887	0.0332509	0.676122		EAA-Hannum	0.0320187	-0.00225781	0.0662953	0.0659615		EAA-Hannum	0.00696049	-0.0343757	0.0482967	0.732728		EAA-Hannum	0.00660722	-0.0585639	0.0717784	0.836988		EAA-Hannum	0.0167736	-0.0150486	0.0485958	0.289478		EAA-Hannum	0.0164234	-0.0181843	0.0510312	0.339328		EAA-Hannum	-0.0066488	-0.0350188	0.0217212	0.63491
Survey: main reason						Survey: general condition						Survey: limit foods						Examination: overall recommendation						Examination: restorative needs						Examination: peridontal needs						Examination: gingivital needs
	Estimate	95% CI-lower	95% CI-upper	p-val			Estimate	95% CI-lower	95% CI-upper	p-val			Estimate	95% CI-lower	95% CI-upper	p-val			Estimate	95% CI-lower	95% CI-upper	p-val			Estimate	95% CI-lower	95% CI-upper	p-val			Estimate	95% CI-lower	95% CI-upper	p-val			Estimate	95% CI-lower	95% CI-upper	p-val
Intercept	-0.830802	-1.12856	-0.533046	3.94568e-06		Intercept	-2.60912	-2.98336	-2.23488	2.21428e-14		Intercept	-2.307	-2.65318	-1.96083	6.71675e-14		Intercept	-3.8019	-4.43962	-3.16419	9.84206e-13		Intercept	-2.09434	-2.3851	-1.80359	9.84621e-15		Intercept	-1.04006	-1.44893	-0.631199	1.55917e-05		Intercept	-1.02143	-1.31907	-0.72379	1.2041e-07
EAA-Weidner	-0.00273878	-0.0214643	0.0159868	0.766697		EAA-Weidner	0.00979411	-0.0296694	0.0492576	0.615172		EAA-Weidner	-0.0300849	-0.0745798	0.0144101	0.176985		EAA-Weidner	-0.00653294	-0.058312	0.0452461	0.797953		EAA-Weidner	-0.00257523	-0.0312405	0.02609	0.85532		EAA-Weidner	0.00625799	-0.0159468	0.0284628	0.568347		EAA-Weidner	0.0075901	-0.0137926	0.0289728	0.473193
Survey: main reason						Survey: general condition						Survey: limit foods						Examination: overall recommendation						Examination: restorative needs						Examination: peridontal needs						Examination: gingivital needs
	Estimate	95% CI-lower	95% CI-upper	p-val			Estimate	95% CI-lower	95% CI-upper	p-val			Estimate	95% CI-lower	95% CI-upper	p-val			Estimate	95% CI-lower	95% CI-upper	p-val			Estimate	95% CI-lower	95% CI-upper	p-val			Estimate	95% CI-lower	95% CI-upper	p-val			Estimate	95% CI-lower	95% CI-upper	p-val
Intercept	-0.830885	-1.12968	-0.532085	4.15872e-06		Intercept	-2.60942	-2.97121	-2.24764	9.52596e-15		Intercept	-2.27347	-2.6302	-1.91674	1.99094e-13		Intercept	-3.8469	-4.46307	-3.23074	3.26939e-13		Intercept	-2.10043	-2.38645	-1.81442	6.07661e-15		Intercept	-1.04016	-1.44944	-0.630878	1.57981e-05		Intercept	-1.01916	-1.31683	-0.721496	1.25581e-07
EAA-Lin	-0.00598819	-0.0297968	0.0178204	0.610455		EAA-Lin	0.0105865	-0.0323166	0.0534896	0.617198		EAA-Lin	0.00109579	-0.0340479	0.0362394	0.949528		EAA-Lin	0.0294775	-0.0192026	0.0781575	0.225128		EAA-Lin	0.0115179	-0.016154	0.0391897	0.40111		EAA-Lin	-0.012109	-0.0512532	0.0270351	0.531443		EAA-Lin	-0.00504064	-0.0293799	0.0192986	0.674644
Survey: main reason						Survey: general condition						Survey: limit foods						Examination: overall recommendation						Examination: restorative needs						Examination: peridontal needs						Examination: gingivital needs
	Estimate	95% CI-lower	95% CI-upper	p-val			Estimate	95% CI-lower	95% CI-upper	p-val			Estimate	95% CI-lower	95% CI-upper	p-val			Estimate	95% CI-lower	95% CI-upper	p-val			Estimate	95% CI-lower	95% CI-upper	p-val			Estimate	95% CI-lower	95% CI-upper	p-val			Estimate	95% CI-lower	95% CI-upper	p-val
Intercept	-0.830198	-1.12792	-0.532473	3.9841e-06		Intercept	-2.60811	-2.96019	-2.25604	4.88762e-15		Intercept	-2.28455	-2.65711	-1.91199	5.0335e-13		Intercept	-3.80007	-4.42963	-3.17052	7.32955e-13		Intercept	-2.10259	-2.39324	-1.81193	8.85209e-15		Intercept	-1.04106	-1.44636	-0.635748	1.3574e-05		Intercept	-1.02775	-1.31729	-0.738221	6.46448e-08
EAA-VidalBralo	-0.00411019	-0.0473828	0.0391624	0.847138		EAA-VidalBralo	0.0118509	-0.0442501	0.0679519	0.66854		EAA-VidalBralo	-0.0395649	-0.107	0.0278704	0.239501		EAA-VidalBralo	-0.0113135	-0.154488	0.131861	0.872576		EAA-VidalBralo	0.0186851	-0.0342666	0.0716367	0.475784		EAA-VidalBralo	0.0094653	-0.0365893	0.0555199	0.676973		EAA-VidalBralo	0.0228524	-0.0163799	0.0620846	0.242813
Survey: main reason						Survey: general condition						Survey: limit foods						Examination: overall recommendation						Examination: restorative needs						Examination: peridontal needs						Examination: gingivital needs
	Estimate	95% CI-lower	95% CI-upper	p-val			Estimate	95% CI-lower	95% CI-upper	p-val			Estimate	95% CI-lower	95% CI-upper	p-val			Estimate	95% CI-lower	95% CI-upper	p-val			Estimate	95% CI-lower	95% CI-upper	p-val			Estimate	95% CI-lower	95% CI-upper	p-val			Estimate	95% CI-lower	95% CI-upper	p-val
Intercept	-0.832528	-1.13107	-0.533981	3.98119e-06		Intercept	-2.65956	-3.03443	-2.2847	1.43596e-14		Intercept	-2.3195	-2.64775	-1.99125	1.58682e-14		Intercept	-3.89096	-4.50714	-3.27478	2.48689e-13		Intercept	-2.11681	-2.40782	-1.82581	7.70913e-15		Intercept	-1.03886	-1.44885	-0.628861	1.64857e-05		Intercept	-1.02698	-1.32463	-0.729339	1.0911e-07
EAA-PhenoAge	0.00775667	-0.0121427	0.027656	0.431325		EAA-PhenoAge	0.041536	0.00352694	0.079545	0.0333209		EAA-PhenoAge	0.0391329	0.00275744	0.0755083	0.0359377		EAA-PhenoAge	0.0489583	0.00686264	0.0910539	0.0242328		EAA-PhenoAge	0.0274316	0.000107026	0.0547561	0.0491685		EAA-PhenoAge	0.00286985	-0.0334448	0.0391845	0.872563		EAA-PhenoAge	0.0196472	-0.00519414	0.0444885	0.11642
Survey: main reason						Survey: general condition						Survey: limit foods						Examination: overall recommendation						Examination: restorative needs						Examination: peridontal needs						Examination: gingivital needs
	Estimate	95% CI-lower	95% CI-upper	p-val			Estimate	95% CI-lower	95% CI-upper	p-val			Estimate	95% CI-lower	95% CI-upper	p-val			Estimate	95% CI-lower	95% CI-upper	p-val			Estimate	95% CI-lower	95% CI-upper	p-val			Estimate	95% CI-lower	95% CI-upper	p-val			Estimate	95% CI-lower	95% CI-upper	p-val
Intercept	-0.847019	-1.14428	-0.549758	2.84201e-06		Intercept	-2.75005	-3.14357	-2.35653	2.08796e-14		Intercept	-2.27607	-2.63838	-1.91376	2.81706e-13		Intercept	-3.83952	-4.55239	-3.12666	1.05278e-11		Intercept	-2.11349	-2.40673	-1.82025	9.70076e-15		Intercept	-1.04971	-1.46391	-0.635515	1.64383e-05		Intercept	-1.02423	-1.32701	-0.721456	1.56203e-07
EAA-GrimAge	0.0574965	0.0166618	0.0983312	0.0074649		EAA-GrimAge	0.0958865	0.0344833	0.15729	0.00341578		EAA-GrimAge	0.0162449	-0.0222148	0.0547047	0.39427		EAA-GrimAge	0.0480866	-0.0517688	0.147942	0.332367		EAA-GrimAge	0.0392838	-0.00670974	0.0852773	0.0911458		EAA-GrimAge	0.042192	0.00616691	0.0782171	0.0233387		EAA-GrimAge	0.0295655	-0.00734707	0.066478	0.112049
Survey: main reason						Survey: general condition						Survey: limit foods						Examination: overall recommendation						Examination: restorative needs						Examination: peridontal needs						Examination: gingivital needs
	Estimate	95% CI-lower	95% CI-upper	p-val			Estimate	95% CI-lower	95% CI-upper	p-val			Estimate	95% CI-lower	95% CI-upper	p-val			Estimate	95% CI-lower	95% CI-upper	p-val			Estimate	95% CI-lower	95% CI-upper	p-val			Estimate	95% CI-lower	95% CI-upper	p-val			Estimate	95% CI-lower	95% CI-upper	p-val
Intercept	-0.846453	-1.14189	-0.551017	2.60578e-06		Intercept	-2.76485	-3.16612	-2.36358	2.96077e-14		Intercept	-2.28813	-2.65771	-1.91855	3.99973e-13		Intercept	-3.87527	-4.59883	-3.15171	1.19753e-11		Intercept	-2.11343	-2.40877	-1.81808	1.16019e-14		Intercept	-1.05116	-1.45854	-0.643782	1.27107e-05		Intercept	-1.02515	-1.32611	-0.724189	1.3788e-07
EAA-GrimAge2	0.0522612	0.0175369	0.0869856	0.00457093		EAA-GrimAge2	0.0932913	0.0288717	0.157711	0.00610226		EAA-GrimAge2	0.0316456	-0.00397008	0.0672612	0.0794547		EAA-GrimAge2	0.0601601	-0.0184987	0.138819	0.128425		EAA-GrimAge2	0.0364216	-0.0050326	0.0778759	0.082689		EAA-GrimAge2	0.0414669	0.0015126	0.0814212	0.0424607		EAA-GrimAge2	0.0297244	-0.00570607	0.0651549	0.0967435
Supplementary Table S5. Coefficient estimates of univariable quasibinomial logistic regression models for EAAs and oral health outcomes.
